# Can measurements of inflammatory biomarkers be used to spot viral infections?

**DOI:** 10.1101/2020.10.06.20207860

**Authors:** Anirban Sinha, René Lutter, Tamara Dekker, Barbara Dierdorp, Peter J. Sterk, Urs Frey, Edgar Delgado-Eckert

## Abstract

Accurate detection of human respiratory viral infections is highly topical. We investigated how strongly inflammatory biomarkers (FeNO, eosinophils, neutrophils, and cytokines in nasal lavage fluid) and lung function parameters change upon rhinovirus-16 infection, in order to explore their potential use for infection detection. To this end, within a longitudinal cohort study, healthy and mildly asthmatic volunteers were experimentally inoculated with rhinovirus-16 and time series of these parameters/biomarkers were systematically recorded and compared between the pre- and post-infection phases of the study, which lasted 2 and 1 month/s, respectively. We found that the parameters’/biomarkers’ ability to discriminate between the infected and the uninfected state varied over the observation time period. Consistently over time, the concentration of cytokines in nasal lavage fluid showed moderate to very good discrimination performance, thereby qualifying for disease progression monitoring. On the other hand, lung function and FeNO, while quickly and non-invasively measurable using cheap portable devices (e.g., at airports), performed poorly.
