## Supplemental Table T1 for "Can measurements of inflammatory biomarkers be used to spot viral infections?"

### Sheet: Sheet 1
WindowStartingPosition	Min.	FirstQuartile	Median	Mean	ThirdQuartile	Max.	NumberOfMissingValues
1	1.392	4.024	5.639	21.477	12.699	211.676	0
-9	0.69	1.612	2.225	2.718	3.395	6.155	0
-10	0.33	1.185	2.04	2.837	4.48	7.8	1
-11	0.54	1.167	2.26	2.789	4.175	7.8	1
-12	0.54	1.226	2.15	2.735	4.058	7.8	0
-13	0.54	1.226	2.15	2.735	4.058	7.8	0
-14	0.54	1.7	2.26	2.847	4.175	7.8	1
-15	0.57	1.8	3.075	3.189	4.296	9.065	0
-16	0.57	1.8	3.175	3.261	4.296	9.065	0
-17	0.57	1.7	3.05	3.363	4.25	14.98	1
-18	0.95	1.5	3.57	3.574	4.07	14.98	3
-19	0.95	1.5	3.57	3.574	4.07	14.98	3
-20	0.95	1.5	3.57	3.579	4.07	14.98	3
-21	0.09	1.5	3.43	3.138	4.07	7.93	3
-22	0.09	1.405	2.6	5.268	4.109	53.135	2
-23	0.09	1.405	2.6	5.268	4.109	53.135	2
-24	0.09	1.405	2.6	5.268	4.109	53.135	2
-25	0.85	1.11	2.365	7.044	3.269	103.01	2
-26	0.85	1.11	2.365	7.044	3.269	103.01	2
-27	0.85	1.11	2.365	7.088	3.269	103.01	2
-28	0.85	1.433	2.365	7.272	3.46	103.01	2
-29	0.57	1.66	2.885	5.278	4.883	52.625	1
-30	0.57	1.582	2.885	5.254	4.883	52.625	1
-31	0.57	1.582	2.885	5.383	5.22	52.625	1
-32	0.09	1.23	2.59	3.115	4.02	8.12	1
-33	0.09	1.23	2.59	3.194	4.335	8.12	1
-34	0.09	1.316	2.617	3.623	4.857	13.89	0
-35	0.09	1.05	2.19	3.285	4.335	13.89	1
-36	0.61	1.409	2.445	3.395	4.275	13.89	0
-37	0.61	1.409	2.2	3.313	4.237	13.89	0
-38	0.61	1.228	2.21	3.351	4.335	13.89	1
-39	0.17	1.05	1.81	3.301	4.62	13.89	4
-40	0.17	1.05	1.99	4.375	5.567	23.305	4
-41	0.17	1.05	1.99	4.383	5.567	23.305	4
-42	0.17	1.05	2.59	43.445	6.357	765.215	4
-43	0.53	1.261	2.59	40.576	8.482	765.215	2
-44	0.53	1.28	2.59	40.361	6.785	765.215	2
-45	0.72	1.97	2.73	42.406	7.2	765.215	3
-46	0.72	1.7	2.875	84.257	6.783	1528.89	4
-47	0.72	1.7	2.875	84.257	6.783	1528.89	4
-48	0.72	1.7	2.875	84.257	6.783	1528.89	4
-49	0.72	1.216	2.875	84.162	6.783	1528.89	4
-50	0.77	1.582	2.08	38.876	3.699	766.25	2
