## Supplemental Table T2 for "Can measurements of inflammatory biomarkers be used to spot viral infections?"

### Sheet: Sheet 1
WindowStartingPosition	Min.	FirstQuartile	Median	Mean	ThirdQuartile	Max.	NumberOfMissingValues
1	0.02	0.079	0.174	0.521	0.394	4.144	0
-9	0.015	0.03	0.068	0.081	0.126	0.175	0
-10	0.01	0.022	0.08	0.086	0.13	0.26	1
-11	0.01	0.025	0.08	0.089	0.14	0.26	1
-12	0.01	0.02	0.07	0.086	0.135	0.26	0
-13	0.01	0.02	0.07	0.086	0.135	0.26	0
-14	0.01	0.025	0.09	0.092	0.14	0.26	1
-15	0.01	0.034	0.09	0.087	0.111	0.21	0
-16	0.01	0.034	0.095	0.089	0.116	0.21	0
-17	0.01	0.025	0.07	0.089	0.112	0.35	1
-18	0	0.03	0.05	0.083	0.1	0.35	3
-19	0	0.03	0.05	0.083	0.1	0.35	3
-20	0	0.03	0.06	0.084	0.1	0.35	3
-21	0	0.02	0.05	0.073	0.1	0.27	3
-22	0	0.03	0.055	0.121	0.098	0.995	2
-23	0	0.03	0.055	0.121	0.098	0.995	2
-24	0	0.03	0.055	0.121	0.098	0.995	2
-25	0	0.02	0.04	0.152	0.07	1.98	2
-26	0	0.02	0.04	0.152	0.07	1.98	2
-27	0	0.02	0.058	0.155	0.074	1.98	2
-28	0	0.02	0.055	0.156	0.074	1.98	2
-29	0	0.03	0.06	0.111	0.102	0.995	1
-30	0	0.03	0.055	0.11	0.102	0.995	1
-31	0	0.02	0.055	0.107	0.102	0.995	1
-32	0.005	0.02	0.03	0.067	0.095	0.23	1
-33	0.005	0.025	0.06	0.069	0.095	0.23	1
-34	0.005	0.03	0.06	0.07	0.092	0.23	0
-35	0	0.022	0.035	0.064	0.08	0.23	1
-36	0	0.025	0.06	0.076	0.09	0.235	0
-37	0	0.025	0.057	0.074	0.09	0.235	0
-38	0	0.022	0.06	0.076	0.1	0.235	1
-39	0	0.02	0.045	0.09	0.11	0.38	4
-40	0	0.02	0.053	0.098	0.111	0.38	4
-41	0	0.024	0.053	0.099	0.111	0.38	4
-42	0	0.029	0.1	1.279	0.209	23.295	4
-43	0.01	0.021	0.07	1.248	0.171	23.295	2
-44	0.01	0.02	0.07	1.254	0.171	23.295	2
-45	0.01	0.02	0.07	1.313	0.19	23.295	3
-46	0.01	0.02	0.042	2.629	0.154	46.57	4
-47	0.01	0.02	0.042	2.629	0.154	46.57	4
-48	0.01	0.02	0.042	2.629	0.154	46.57	4
-49	0.01	0.02	0.05	2.63	0.154	46.57	4
-50	0.01	0.021	0.048	1.266	0.156	23.345	2
