## Supplemental Table T3 for "Can measurements of inflammatory biomarkers be used to spot viral infections?"

### Sheet: Sheet 1
WindowStartingPosition	Min.	FirstQuartile	Median	Mean	ThirdQuartile	Max.	NumberOfMissingValues
1	12.525	21.331	29.906	28.441	34.487	46.102	0
-9	8.645	14.383	20.238	20.599	22.794	43.035	0
-10	7.49	14.145	18.76	20.357	25.57	42.48	1
-11	7.07	14.615	18.76	20.815	26.933	42.48	1
-12	7.07	14.782	20.7	21.084	27.324	42.48	0
-13	7.07	14.782	20.7	21.084	27.324	42.48	0
-14	7.07	15.44	23.07	22.098	27.69	42.48	1
-15	6.8	16.166	19.99	21.602	25.876	44.99	0
-16	6.8	15.425	19.99	21.753	27.4	44.99	0
-17	6.8	15.37	19.77	21.984	26.337	61.86	1
-18	6.53	15.26	18.51	21.537	24.105	61.86	3
-19	6.53	15.26	18.51	21.537	24.105	61.86	3
-20	6.53	15.26	18.51	21.581	24.105	61.86	3
-21	6.53	15.02	18.38	20.799	20.49	56.53	3
-22	8.17	16.358	18.075	21.374	22.202	56.53	2
-23	8.17	16.358	18.075	21.374	22.202	56.53	2
-24	8.17	16.358	18.075	21.374	22.202	56.53	2
-25	9.81	14.07	18.84	21.181	24.946	51.2	2
-26	9.81	14.07	18.84	21.181	24.946	51.2	2
-27	9.81	14.07	18.84	21.594	25.872	51.2	2
-28	9.81	13.867	18.84	22.221	28.495	51.2	2
-29	8.68	17.97	21.205	22.558	28.545	36.59	1
-30	8.68	17.97	21.205	22.447	28.545	36.59	1
-31	8.68	18.255	19.605	21.766	28.46	36.59	1
-32	6.62	13.235	21.08	21.777	25.378	44.97	1
-33	6.62	13.235	21.55	22.142	25.378	44.97	1
-34	6.62	13.768	21.445	21.832	25.211	44.97	0
-35	6.62	14.777	21.08	21.238	25.095	44.97	1
-36	6.62	15.401	19.197	21.4	25.45	48.73	0
-37	6.62	14.259	17.797	20.807	24.689	48.73	0
-38	6.62	14.723	17.725	21.173	25.128	48.73	1
-39	8.72	15.052	17.205	22.425	27.08	52.49	4
-40	9.54	15.052	18.195	22.739	27.08	52.49	4
-41	9.54	16.15	18.195	22.907	27.08	52.49	4
-42	9.54	16.15	20.63	23.986	27.08	52.49	4
-43	6.89	17.421	20.655	22.91	25.664	52.49	2
-44	6.89	17.421	20.655	23.052	25.907	52.49	2
-45	6.89	17.545	22.43	24.029	26.4	52.49	3
-46	6.89	16.008	22.407	23.285	27.16	57.87	4
-47	6.89	16.008	22.407	23.285	27.16	57.87	4
-48	6.89	16.008	22.407	23.285	27.16	57.87	4
-49	8.035	15.084	23.457	23.655	27.16	57.87	4
-50	8.035	17.791	22.795	22.739	25.822	42.53	2
