## Supplemental Table T4 for "Can measurements of inflammatory biomarkers be used to spot viral infections?"

### Sheet: Sheet 1
WindowStartingPosition	Min.	FirstQuartile	Median	Mean	ThirdQuartile	Max.	NumberOfMissingValues
1	259.205	703.765	1247.58	1379	1803.45	3544.03	0
-9	115.045	320.028	552.217	762.891	1016.18	2162.4	0
-10	115.045	292.7	480.62	759.657	870.6	2684.37	1
-11	115.17	360.11	586.055	794.525	947.87	2684.37	1
-12	115.17	378.83	564.123	780.901	925.54	2684.37	0
-13	115.17	378.83	564.123	780.901	925.54	2684.37	0
-14	134.69	428.325	612.39	829.65	981.94	2684.37	1
-15	158.105	423.243	563.035	795.941	969.632	3649.34	0
-16	158.105	420.195	590.005	795.437	969.632	3649.34	0
-17	158.105	399.34	504.305	840.676	864.205	5633.21	1
-18	130.21	333.57	467.56	801.406	721.84	5633.21	3
-19	130.21	333.57	467.56	801.406	721.84	5633.21	3
-20	130.21	333.57	467.56	802.83	721.84	5633.21	3
-21	130.21	302.58	453.77	750.331	721.84	4917.53	3
-22	177.02	335.29	542.18	864.65	791.195	4917.53	2
-23	177.02	335.29	542.18	864.65	791.195	4917.53	2
-24	177.02	335.29	542.18	864.65	791.195	4917.53	2
-25	64.53	247.502	613.365	843.94	896.67	4201.85	2
-26	64.53	247.502	613.365	843.94	896.67	4201.85	2
-27	64.53	247.502	613.365	875.816	955.429	4201.85	2
-28	64.53	229.442	623.565	918.77	1338.72	4201.85	2
-29	126.015	430.923	782.86	926.723	1496.77	2559.01	1
-30	116.65	430.923	782.86	923.235	1496.77	2559.01	1
-31	116.65	434.695	782.86	853.264	1466.82	1755.62	1
-32	67.34	337.425	806.41	874.611	891.465	2797.09	1
-33	67.34	337.425	830.7	903.2	1076.12	2797.09	1
-34	67.34	356.618	818.555	877.45	968.862	2797.09	0
-35	67.34	215.863	721.89	846.918	978.255	2797.09	1
-36	67.34	220.446	671.305	904.486	1178.69	3380.01	0
-37	67.34	202.819	600.268	863.674	1125.94	3380.01	0
-38	67.34	215.863	558.335	886.389	1151.51	3380.01	1
-39	116.85	241.429	449.275	1029.37	1370.19	4307.7	4
-40	147.83	272.549	449.275	1040.98	1370.19	4307.7	4
-41	147.83	272.549	546.995	1052.25	1370.19	4307.7	4
-42	147.83	309.625	555.825	1156.22	1370.19	4307.7	4
-43	94.51	367.581	657.753	1065.45	1186.95	4089.63	2
-44	94.51	367.581	657.753	1075.76	1242.76	4089.63	2
-45	94.51	415.34	672.43	1142.99	1273.95	4089.63	3
-46	94.51	391.946	696.455	1091.39	1306.9	5622.69	4
-47	94.51	391.946	696.455	1091.39	1306.9	5622.69	4
-48	94.51	391.946	696.455	1091.39	1306.9	5622.69	4
-49	106.855	396.24	786.028	1127.3	1442.75	5622.69	4
-50	106.855	339.841	969.85	941.514	1199.09	3384.7	2
