## Supplemental Table T5 for "Can measurements of inflammatory biomarkers be used to spot viral infections?"

### Sheet: Sheet 1
WindowStartingPosition	Min.	FirstQuartile	Median	Mean	ThirdQuartile	Max.	NumberOfMissingValues
1	0.925	2.29	4.445	5.837	7.064	23.218	0
-9	0.56	1.375	1.928	2.683	2.866	6.85	0
-10	0.47	1.188	2.19	2.606	3.348	9.15	1
-11	0.47	1.22	2.43	2.71	3.52	9.15	1
-12	0.47	1.25	2.46	2.701	3.335	9.15	0
-13	0.47	1.25	2.46	2.701	3.335	9.15	0
-14	0.47	1.32	2.56	2.868	3.815	9.15	1
-15	0.59	1.79	2.23	2.803	3.324	9.47	0
-16	0.59	1.435	2.365	2.835	3.68	9.47	0
-17	0.59	1.41	2.37	2.948	3.32	14.97	1
-18	0.41	1.3	2.22	2.854	2.825	14.97	3
-19	0.41	1.3	2.22	2.854	2.825	14.97	3
-20	0.41	1.3	2.22	2.861	2.825	14.97	3
-21	0.41	1.3	1.925	2.744	2.49	14.47	3
-22	0.785	1.689	2.07	3.075	2.461	14.47	2
-23	0.785	1.689	2.07	3.075	2.461	14.47	2
-24	0.785	1.689	2.07	3.075	2.461	14.47	2
-25	0.54	1.3	2.26	3.078	3.062	13.97	2
-26	0.54	1.3	2.26	3.078	3.062	13.97	2
-27	0.54	1.3	2.26	3.169	4.123	13.97	2
-28	0.54	1.3	2.285	3.263	4.438	13.97	2
-29	0.595	1.74	2.41	3.39	4.435	12.075	1
-30	0.49	1.74	2.41	3.379	4.435	12.075	1
-31	0.49	1.717	2.41	3.165	4.407	12.075	1
-32	0.44	1.355	2.41	3.31	3.39	18.18	1
-33	0.44	1.355	2.49	3.365	3.39	18.18	1
-34	0.44	1.357	2.45	3.299	3.295	18.18	0
-35	0.44	0.987	2.41	3.241	3.32	18.18	1
-36	0.44	1.001	2.243	3.204	4.078	15.075	0
-37	0.44	0.99	2.048	3.09	4.078	15.075	0
-38	0.44	1.007	2.075	3.176	4.165	15.075	1
-39	0.57	1.038	1.92	3.382	4.178	12.99	4
-40	0.57	1.175	2.095	3.482	4.178	12.99	4
-41	0.57	1.31	2.095	3.514	4.178	12.99	4
-42	0.57	1.382	2.09	3.943	4.537	13.435	4
-43	0.57	1.431	2.338	3.622	3.577	13.435	2
-44	0.57	1.431	2.338	3.654	3.799	13.435	2
-45	0.62	1.85	2.4	3.882	4.28	13.435	3
-46	0.48	1.796	2.678	3.882	3.598	19.74	4
-47	0.48	1.796	2.678	3.882	3.598	19.74	4
-48	0.48	1.796	2.678	3.882	3.598	19.74	4
-49	0.585	1.849	2.923	4.026	3.763	19.74	4
-50	0.585	1.385	3.115	3.301	4.151	11.485	2
