## Supplemental Table T6 for "Can measurements of inflammatory biomarkers be used to spot viral infections?"

### Sheet: Sheet 1
WindowStartingPosition	Min.	FirstQuartile	Median	Mean	ThirdQuartile	Max.	NumberOfMissingValues
1	983.866	3735.93	6283.2	5497.63	6959.37	10786.5	0
-9	53.885	668.731	1777.1	2372.34	2414.93	8894.44	0
-10	53.885	767.705	1951.33	2875.9	2966.59	11574.5	1
-11	39.77	879.28	1956.89	3040.32	3432.63	11574.5	1
-12	39.77	890.67	1954.11	2970.84	3410.36	11574.5	0
-13	39.77	890.67	1954.11	2970.84	3410.36	11574.5	0
-14	297.34	933.25	1956.89	3356.31	3844.62	11574.5	1
-15	264.065	839.007	1811.72	2943.36	4577.93	10362.4	0
-16	227.81	839.007	1811.72	3075.7	4675.19	10362.4	0
-17	227.81	612.835	1408.47	2957.56	4178.26	10362.4	1
-18	139.12	554.67	1372.81	2558.16	3502.71	9637.28	3
-19	139.12	554.67	1372.81	2558.16	3502.71	9637.28	3
-20	139.12	554.67	1372.81	2560.72	3502.71	9637.28	3
-21	139.12	706.995	1239.48	2291.78	2933.4	9673.51	3
-22	173.88	722.253	1293.82	2635.87	4275.98	9673.51	2
-23	173.88	722.253	1293.82	2635.87	4275.98	9673.51	2
-24	173.88	722.253	1293.82	2635.87	4275.98	9673.51	2
-25	119.95	1014.45	1737.1	3230.43	4562.43	10493.4	2
-26	119.95	1014.45	1737.1	3230.43	4562.43	10493.4	2
-27	119.95	1014.45	1737.1	3321.45	4562.43	10493.4	2
-28	119.95	1014.45	2020.17	3467.18	4867.99	10493.4	2
-29	129.715	719.237	2527.17	3321.47	5124.53	9970.96	1
-30	129.715	719.237	2527.17	3317.56	5124.53	9970.96	1
-31	129.715	719.237	2527.17	3384.35	5124.53	9970.96	1
-32	139.48	536.645	1649.98	2993.35	3689.3	11973.5	1
-33	139.48	572.308	1649.98	2999.14	3689.3	11973.5	1
-34	139.48	583.741	1556.13	2979.89	3534.37	11973.5	0
-35	139.48	536.645	1264.21	2595.51	2721.97	11973.5	1
-36	153.75	577.344	2519.17	2880.25	3347.98	9776.68	0
-37	153.75	577.344	2436.16	2653.68	3091.7	9776.68	0
-38	153.75	846.607	2511.16	2801.49	3151.23	9776.68	1
-39	193.37	1152.12	2526.14	3361.47	5556.15	9796.24	4
-40	193.37	1186.83	2977.45	3566.11	5556.15	9796.24	4
-41	193.37	1186.83	2977.45	3530.54	5556.15	9796.24	4
-42	193.37	1524.7	3075.22	4127.74	7076.71	9796.24	4
-43	217.9	1618.67	3075.22	4064.38	6900.33	9473.46	2
-44	217.9	1618.67	3075.22	4000.15	6782.77	9473.46	2
-45	217.9	1576.34	2694.87	4177.73	7298.26	9473.46	3
-46	217.9	1068.46	4107.95	4659.65	8020.69	12157.8	4
-47	217.9	1068.46	4107.95	4659.65	8020.69	12157.8	4
-48	217.9	1068.46	4107.95	4659.65	8020.69	12157.8	4
-49	160.5	1068.46	2779.01	4372.75	8020.69	12157.8	4
-50	160.5	968.214	2234.46	3418.27	5223.4	11012.6	2
