## Supplemental Table T7 for "Can measurements of inflammatory biomarkers be used to spot viral infections?"

### Sheet: Sheet 1
WindowStartingPosition	Min.	FirstQuartile	Median	Mean	ThirdQuartile	Max.	NumberOfMissingValues
1	0.343	1.38	7.237	15.546	11.24	192.838	0
-9	0.14	1.129	2.962	6.203	6.762	34.9	0
-10	0.14	0.705	1.72	6.215	6.985	34.9	1
-11	0.14	0.8	1.72	7.898	7.58	67.31	1
-12	0.14	0.82	1.845	7.85	7.545	67.31	0
-13	0.14	0.82	1.845	7.85	7.545	67.31	0
-14	0.14	0.8	1.84	7.896	7.38	67.31	1
-15	0.165	0.714	2.03	5.88	6.469	45.01	0
-16	0.165	0.714	2.03	5.886	6.469	45.01	0
-17	0.165	0.712	1.84	4.007	4.008	22.71	1
-18	0	0.71	2.22	4.282	5.19	22.71	3
-19	0	0.71	2.22	4.282	5.19	22.71	3
-20	0	0.79	2.22	4.294	5.19	22.71	3
-21	0	0.75	2.22	4.808	5.19	32.53	3
-22	0.115	0.76	1.408	4.949	4.562	32.53	2
-23	0.115	0.76	1.408	4.949	4.562	32.53	2
-24	0.115	0.76	1.408	4.949	4.562	32.53	2
-25	0.21	0.595	1.467	5.075	4.838	42.35	2
-26	0.21	0.595	1.467	5.075	4.838	42.35	2
-27	0.21	0.595	1.602	5.092	4.838	42.35	2
-28	0.21	0.595	1.808	5.184	5.265	42.35	2
-29	0.3	0.85	1.905	4.848	5.52	21.945	1
-30	0.1	0.85	1.905	4.825	5.52	21.945	1
-31	0.1	0.85	1.7	3.925	4.64	19.3	1
-32	0.1	0.925	2.08	3.924	3.44	33.01	1
-33	0.1	0.925	2.16	3.977	3.44	33.01	1
-34	0.1	0.988	2.12	3.73	3.38	33.01	0
-35	0.1	0.988	2.08	3.829	3.44	33.01	1
-36	0.1	0.96	1.805	4.478	4.385	43.745	0
-37	0.1	0.909	1.805	4.438	4.385	43.745	0
-38	0.17	0.955	2.06	4.613	4.51	43.745	1
-39	0.17	0.875	2.775	5.875	4.44	54.48	4
-40	0.17	1.055	3.605	6.08	4.444	54.48	4
-41	0.17	1.055	3.605	6.057	4.444	54.48	4
-42	0.17	1.302	3.795	6.459	4.59	54.48	4
-43	0.24	1.361	2.522	5.771	4.436	54.48	2
-44	0.24	1.361	2.522	5.962	4.436	54.48	2
-45	0.375	1.34	2.56	6.216	4.28	54.48	3
-46	0.44	1.15	2.78	3.97	5.221	13.9	4
-47	0.44	1.15	2.78	3.97	5.221	13.9	4
-48	0.44	1.15	2.78	3.97	5.221	13.9	4
-49	0.36	1.15	3.268	4.041	5.584	13.9	4
-50	0.36	1.329	3.418	4.269	4.748	13.91	2
