## Supplemental Table T8 for "Can measurements of inflammatory biomarkers be used to spot viral infections?"

### Sheet: Sheet 1
WindowStartingPosition	Min.	FirstQuartile	Median	Mean	ThirdQuartile	Max.	NumberOfMissingValues
1	0.32	0.753	2.239	2.245	3.08	5.445	0
-9	0.07	0.395	0.885	1.052	1.424	3.155	0
-10	0.03	0.38	0.71	0.993	1.195	4	1
-11	0.03	0.38	0.79	1.05	1.29	4	1
-12	0.03	0.39	0.81	1.07	1.403	4	0
-13	0.03	0.39	0.81	1.07	1.403	4	0
-14	0.03	0.43	0.83	1.137	1.52	4	1
-15	0.105	0.585	0.905	1.125	1.4	4.49	0
-16	0.105	0.641	0.955	1.144	1.4	4.49	0
-17	0.105	0.462	0.86	1.143	1.34	5.79	1
-18	0.18	0.4	0.78	1.106	1.14	5.79	3
-19	0.18	0.4	0.78	1.106	1.14	5.79	3
-20	0.18	0.4	0.78	1.102	1.14	5.79	3
-21	0.18	0.4	0.68	1.04	1.14	5.68	3
-22	0.17	0.419	0.678	1.097	1.166	5.68	2
-23	0.17	0.419	0.678	1.097	1.166	5.68	2
-24	0.17	0.419	0.678	1.097	1.166	5.68	2
-25	0.13	0.4	0.62	1.282	1.093	5.795	2
-26	0.13	0.4	0.62	1.282	1.093	5.795	2
-27	0.13	0.4	0.62	1.302	1.214	5.795	2
-28	0.135	0.4	0.755	1.604	1.379	10.98	2
-29	0.135	0.522	1.245	1.648	1.82	10.98	1
-30	0.14	0.522	1.245	1.648	1.82	10.98	1
-31	0.14	0.458	1.12	1.534	1.58	10.98	1
-32	0.11	0.4	0.84	1.374	2.035	5.69	1
-33	0.11	0.475	0.9	1.43	2.035	5.69	1
-34	0.11	0.513	0.87	1.354	1.883	5.69	0
-35	0.11	0.4	0.64	1.121	1.765	3.2	1
-36	0.095	0.4	0.7	1.194	1.747	3.855	0
-37	0.07	0.4	0.64	1.16	1.747	3.855	0
-38	0.07	0.4	0.64	1.171	1.835	3.855	1
-39	0.02	0.398	0.71	1.289	1.195	6.19	4
-40	0.02	0.386	0.71	1.297	1.195	6.19	4
-41	0.02	0.386	0.71	1.295	1.195	6.19	4
-42	0.02	0.38	0.73	1.687	1.195	10.095	4
-43	0.23	0.66	0.858	1.693	1.283	10.095	2
-44	0.23	0.66	0.858	1.714	1.283	10.095	2
-45	0.235	0.66	0.9	1.819	1.62	10.095	3
-46	0.3	0.652	1	2.194	1.67	17.57	4
-47	0.3	0.652	1	2.194	1.67	17.57	4
-48	0.3	0.652	1	2.194	1.67	17.57	4
-49	0.255	0.652	1.14	2.371	1.71	17.57	4
-50	0.255	0.755	1.29	2.014	1.75	9.36	2
