## Supplemental Table T9 for "Can measurements of inflammatory biomarkers be used to spot viral infections?"

### Sheet: Sheet 1
WindowStartingPosition	Min.	FirstQuartile	Median	Mean	ThirdQuartile	Max.	NumberOfMissingValues
1	0.308	0.896	1.247	1.59	1.568	7.024	0
-9	0.27	0.564	0.9	0.984	1.315	2.255	0
-10	0.06	0.4	0.78	0.916	1.428	2.31	1
-11	0.06	0.47	0.79	1.023	1.555	2.31	1
-12	0.06	0.475	0.805	1.039	1.498	2.31	0
-13	0.06	0.475	0.805	1.039	1.498	2.31	0
-14	0.06	0.495	1.01	1.099	1.555	2.31	1
-15	0.22	0.838	1.262	1.28	1.586	2.47	0
-16	0.22	0.838	1.262	1.282	1.581	2.47	0
-17	0.22	0.71	1.275	1.322	1.83	2.98	1
-18	0.24	0.67	1.41	1.615	2.08	4.28	3
-19	0.24	0.67	1.41	1.615	2.08	4.28	3
-20	0.24	0.865	1.41	1.625	2.08	4.28	3
-21	0.24	0.865	1.41	1.628	2.08	4.28	3
-22	0.255	0.738	1.11	1.418	1.954	3.47	2
-23	0.255	0.738	1.11	1.418	1.954	3.47	2
-24	0.255	0.738	1.11	1.418	1.954	3.47	2
-25	0.04	0.298	0.885	1.038	1.607	3.47	2
-26	0.04	0.298	0.885	1.038	1.607	3.47	2
-27	0.04	0.298	0.885	1.067	1.651	3.47	2
-28	0.04	0.298	0.885	1.106	1.619	3.47	2
-29	0.06	0.45	0.985	1.175	1.668	2.79	1
-30	0.06	0.45	0.985	1.179	1.668	2.79	1
-31	0.06	0.46	0.985	1.167	1.668	2.79	1
-32	0.02	0.445	1.21	1.12	1.475	3.39	1
-33	0.02	0.468	1.26	1.135	1.475	3.39	1
-34	0.02	0.486	1.275	1.25	1.527	3.81	0
-35	0.02	0.59	1.26	1.266	1.475	3.81	1
-36	0.155	0.658	0.94	1.297	1.542	3.81	0
-37	0.155	0.658	0.935	1.269	1.365	3.81	0
-38	0.155	0.655	0.93	1.264	1.365	3.81	1
-39	0.24	0.574	0.855	1.248	1.383	4.94	4
-40	0.24	0.464	0.855	1.226	1.383	4.94	4
-41	0.24	0.464	0.855	1.227	1.386	4.94	4
-42	0.2	0.365	0.915	1.52	1.501	8.75	4
-43	0.2	0.633	0.865	1.681	2.332	8.75	2
-44	0.2	0.633	0.915	1.654	1.65	8.75	2
-45	0.2	0.58	0.83	1.673	1.68	8.75	3
-46	0.36	0.522	0.64	2.108	1.878	16.68	4
-47	0.36	0.522	0.64	2.108	1.878	16.68	4
-48	0.36	0.522	0.64	2.108	1.878	16.68	4
-49	0.36	0.555	0.802	2.462	2.87	16.68	4
-50	0.485	0.664	1.123	1.946	2.153	8.775	2
