## Supplemental Table T10 for "Can measurements of inflammatory biomarkers be used to spot viral infections?"

### Sheet: Sheet 1
WindowStartingPosition	Min.	FirstQuartile	Median	Mean	ThirdQuartile	Max.	NumberOfMissingValues
1	0	56.385	73.09	65.594	86.96	96.9	0
-9	0	42.35	50	58.538	94.137	100	0
-10	0	0	77.1	55.987	99.575	100	0
-11	0	0	76.8	56.094	99.575	100	0
-12	0	0	76.025	56.029	99.575	100	0
-13	0	0	76.025	56.029	99.575	100	0
-14	0	0	79.1	58.47	99.2	100	1
-15	0	19.075	65.15	56.59	91.737	99.9	0
-16	0	19.075	65.15	56.362	89.75	99.9	0
-17	0	0	60.4	52.042	89.75	100	0
-18	0	0	78.15	58.139	98.975	100	2
-19	0	0	78.15	58.139	98.975	100	2
-20	0	0	78.15	58.139	98.975	100	2
-21	0	4.75	74.95	60.345	99.025	100	2
-22	0	41.725	69.9	61.739	97.65	100	1
-23	0	41.725	69.9	61.739	97.65	100	1
-24	0	41.725	69.9	61.709	97.3	100	1
-25	0	36.75	95.1	67.431	99.575	100	0
-26	0	36.75	95.1	67.431	99.575	100	0
-27	0	36.75	95.1	67.327	99.05	100	0
-28	0	37.163	94.825	67.867	99.575	100	0
-29	0	38.462	72.225	64.419	98.75	100	0
-30	0	38.462	72.225	64.487	98.75	100	0
-31	0	26.562	72.225	60.235	98.75	100	0
-32	0	0	67.225	56.396	99.025	100	0
-33	0	0	55.075	54.331	97.95	100	0
-34	0	0	59.3	54.181	97.95	100	0
-35	0	0	49.55	46.183	91.75	100	1
-36	0	0	49.175	43.442	66.475	100	0
-37	0	0	49.175	41.462	66.475	100	0
-38	0	0	49.175	41.035	62.938	100	0
-39	0	0	4.75	35.454	76.35	100	0
-40	0	0	23.75	39.602	76.35	100	0
-41	0	0	23.75	39.602	76.35	100	0
-42	0	0	42.05	46.881	99.425	100	0
-43	0	24.863	53.2	56.254	98.487	100	0
-44	0	24.863	53.2	57.371	98.487	100	0
-45	0	38.7	75.6	62.707	98.675	100	1
-46	0	46.525	89.025	68.036	96.15	100	2
-47	0	46.525	89.025	68.036	96.15	100	2
-48	0	46.525	89.025	68.036	96.15	100	2
-49	0	46.525	94.05	69.364	96.338	100	2
-50	0	47.475	88.65	65.165	96.75	100	1
