## Supplemental Table T11 for "Can measurements of inflammatory biomarkers be used to spot viral infections?"

### Sheet: Sheet 1
WindowStartingPosition	Min.	FirstQuartile	Median	Mean	ThirdQuartile	Max.	NumberOfMissingValues
1	0	0	0.83	7.865	7.97	68.38	0
-9	0	0	0.35	8.204	7.725	92.1	0
-10	0	0	0	7.458	1.3	84.2	0
-11	0	0	0	7.308	1.3	84.2	0
-12	0	0	0	7.362	1.3	84.2	0
-13	0	0	0	7.362	1.3	84.2	0
-14	0	0	0	7.596	1.5	84.2	1
-15	0	0	0.175	7.54	8.725	45.5	0
-16	0	0	0.175	7.706	8.725	45.5	0
-17	0	0	0.05	8.104	8.725	91	0
-18	0	0	0	8.209	8.15	91	2
-19	0	0	0	8.209	8.15	91	2
-20	0	0	0	8.209	8.15	91	2
-21	0	0	0	8.3	8.15	91	2
-22	0	0	0	6.17	5.85	45.5	1
-23	0	0	0	6.17	5.85	45.5	1
-24	0	0	0	6.2	5.85	45.5	1
-25	0	0	0	5.981	2.125	50.5	0
-26	0	0	0	5.981	2.125	50.5	0
-27	0	0	0	5.981	2.125	50.5	0
-28	0	0	0	7.302	1.8	50.5	0
-29	0	0	0	7.052	6.95	45.2	0
-30	0	0	0	8.935	6.95	90.4	0
-31	0	0	0	9	6.95	90.4	0
-32	0	0	0	9.125	1.962	90.4	0
-33	0	0	0	9.125	1.962	90.4	0
-34	0	0	0	9.312	2.838	90.4	0
-35	0	0	0	9.289	4.4	84.1	1
-36	0	0	0	11.277	13.7	84.1	0
-37	0	0	0	11.277	13.7	84.1	0
-38	0	0	0	11.646	13.837	77.8	0
-39	0	0	0	12.604	7.85	89	0
-40	0	0	0	12.619	7.888	89	0
-41	0	0	0	12.619	7.888	89	0
-42	0	0	0	11.592	6.25	89	0
-43	0	0	0.55	10.048	8.275	83.65	0
-44	0	0	0.55	8.917	5.575	83.65	0
-45	0	0	0.85	8.741	5.65	83.65	1
-46	0	0	0.875	8.241	5.5	78.3	2
-47	0	0	0.875	8.241	5.5	78.3	2
-48	0	0	0.875	8.241	5.5	78.3	2
-49	0	0	0.875	7.405	4.25	78.3	2
-50	0	0	0.65	4.663	3.5	40.75	1
