## Supplemental Table T12 for "Can measurements of inflammatory biomarkers be used to spot viral infections?"

### Sheet: Sheet 1
WindowStartingPosition	Min.	FirstQuartile	Median	Mean	ThirdQuartile	Max.	NumberOfMissingValues
1	0.107	0.651	1.076	2.792	3.29	18.828	0
-9	0.02	0.16	0.42	0.964	0.988	5.55	0
-10	0	0.1	0.25	0.812	0.895	3.3	0
-11	0	0.108	0.355	0.891	1.21	3.3	0
-12	0	0.108	0.33	0.885	1.21	3.3	0
-13	0	0.108	0.33	0.885	1.21	3.3	0
-14	0	0.11	0.26	1.016	1.53	3.3	1
-15	0.02	0.095	0.4	0.89	1.385	3.85	0
-16	0.02	0.095	0.488	0.901	1.385	3.85	0
-17	0.02	0.095	0.465	0.884	0.778	3.92	0
-18	0.02	0.1	0.35	0.84	0.985	4.5	2
-19	0.02	0.1	0.35	0.84	0.985	4.5	2
-20	0.02	0.1	0.35	0.846	0.985	4.5	2
-21	0.02	0.105	0.255	0.81	0.738	4.5	2
-22	0.03	0.138	0.33	1.272	1.205	7.1	1
-23	0.03	0.138	0.33	1.272	1.205	7.1	1
-24	0.03	0.138	0.33	1.295	1.205	7.1	1
-25	0.02	0.08	0.59	1.335	1.435	7.1	0
-26	0.02	0.08	0.59	1.335	1.435	7.1	0
-27	0.02	0.08	0.76	1.375	1.472	7.1	0
-28	0.02	0.08	0.76	1.383	1.595	7.1	0
-29	0.02	0.275	0.68	1.176	1.575	6.2	0
-30	0.02	0.275	0.64	1.156	1.575	6.2	0
-31	0.02	0.155	0.57	1.078	1.467	6.2	0
-32	0.02	0.08	0.48	0.676	1.06	2.5	0
-33	0.02	0.175	0.515	0.71	1.06	2.5	0
-34	0.02	0.175	0.6	0.703	0.855	2.5	0
-35	0.02	0.08	0.5	0.604	0.76	2.5	1
-36	0.03	0.225	0.505	0.548	0.785	1.57	0
-37	0.03	0.132	0.445	0.499	0.75	1.57	0
-38	0.03	0.08	0.395	0.501	0.78	1.57	0
-39	0	0.075	0.32	0.556	0.945	1.84	0
-40	0	0.08	0.42	0.613	1.113	1.84	0
-41	0	0.08	0.42	0.592	0.945	1.84	0
-42	0	0.08	0.6	0.76	1.315	2.34	0
-43	0	0.137	0.575	0.869	1.397	4.3	0
-44	0	0.137	0.575	1.047	1.513	7.3	0
-45	0	0.155	0.64	1.063	1.355	7.3	1
-46	0	0.16	0.325	1.145	1.59	7.3	2
-47	0	0.16	0.325	1.145	1.59	7.3	2
-48	0	0.16	0.325	1.145	1.59	7.3	2
-49	0	0.175	0.325	1.04	1.59	4.15	2
-50	0	0.14	0.26	1.823	1.545	21.84	1
