## Supplemental Table T13 for "Can measurements of inflammatory biomarkers be used to spot viral infections?"

### Sheet: Sheet 1
WindowStartingPosition	Min.	FirstQuartile	Median	Mean	ThirdQuartile	Max.	NumberOfMissingValues
1	-3.215	-2.096	-1.214	-1.332	-0.733	0.49	0
-9	-3.523	-1.965	-1.029	-1.336	-0.851	0.557	0
-10	-3.482	-1.946	-1.008	-1.326	-0.861	0.586	0
-11	-3.341	-1.879	-1.046	-1.32	-0.851	0.608	0
-12	-3.207	-1.944	-1.073	-1.331	-0.835	0.575	0
-13	-3.181	-1.915	-1.092	-1.32	-0.837	0.554	0
-14	-3.104	-1.868	-1.138	-1.317	-0.791	0.516	0
-15	-3.055	-1.843	-1.179	-1.313	-0.764	0.481	0
-16	-2.889	-1.88	-1.19	-1.316	-0.77	0.476	0
-17	-2.846	-1.845	-1.178	-1.307	-0.76	0.427	0
-18	-2.855	-1.854	-1.192	-1.307	-0.724	0.367	0
-19	-2.852	-1.873	-1.19	-1.305	-0.756	0.365	0
-20	-2.766	-1.964	-1.18	-1.311	-0.783	0.31	0
-21	-2.864	-2.025	-1.19	-1.307	-0.81	0.283	0
-22	-2.842	-1.95	-1.165	-1.289	-0.789	0.256	0
-23	-2.925	-1.991	-1.122	-1.297	-0.784	0.28	0
-24	-2.936	-2.04	-1.096	-1.278	-0.773	0.285	0
-25	-2.946	-2.065	-1.065	-1.268	-0.8	0.337	0
-26	-2.972	-2.059	-1.09	-1.255	-0.817	0.3	0
-27	-2.867	-2.071	-1.095	-1.259	-0.807	0.32	0
-28	-2.849	-1.855	-1.104	-1.244	-0.762	0.334	0
-29	-2.733	-1.831	-1.093	-1.247	-0.739	0.289	0
-30	-2.788	-1.663	-1.142	-1.242	-0.716	0.352	0
-31	-2.667	-1.66	-1.13	-1.221	-0.701	0.329	0
-32	-2.615	-1.636	-1.122	-1.197	-0.683	0.324	0
-33	-2.542	-1.595	-1.086	-1.18	-0.654	0.306	0
-34	-2.621	-1.592	-1.108	-1.176	-0.639	0.261	0
-35	-2.619	-1.541	-1.085	-1.154	-0.637	0.215	0
-36	-2.712	-1.545	-0.963	-1.134	-0.656	0.32	0
-37	-2.639	-1.554	-0.943	-1.102	-0.645	0.68	0
-38	-2.6	-1.572	-0.936	-1.086	-0.688	0.883	0
-39	-2.567	-1.543	-0.935	-1.041	-0.706	1.27	0
-40	-2.515	-1.566	-0.889	-1.023	-0.655	1.281	0
-41	-2.58	-1.582	-0.926	-1.021	-0.6	1.311	0
-42	-2.667	-1.603	-0.941	-1.021	-0.597	1.54	0
-43	-2.615	-1.61	-0.936	-1.013	-0.594	1.546	0
-44	-2.655	-1.588	-0.917	-0.996	-0.579	1.551	0
-45	-2.601	-1.619	-0.936	-1.01	-0.61	1.464	0
-46	-2.581	-1.616	-0.925	-1.011	-0.608	1.442	0
-47	-2.561	-1.612	-0.908	-1.035	-0.651	1.431	0
-48	-2.514	-1.611	-0.913	-1.048	-0.676	1.267	0
-49	-2.574	-1.619	-0.896	-1.055	-0.679	1.162	0
-50	-2.549	-1.603	-0.899	-1.052	-0.697	1.138	0
