## Supplemental Table T14 for "Can measurements of inflammatory biomarkers be used to spot viral infections?"

### Sheet: Sheet 1
WindowStartingPosition	Min.	FirstQuartile	Median	Mean	ThirdQuartile	Max.	NumberOfMissingValues
1	-1.429	-0.114	0.694	0.824	1.962	2.562	0
-9	-1.313	-0.228	0.499	0.739	1.581	2.543	0
-10	-1.31	-0.312	0.544	0.724	1.627	2.549	0
-11	-1.336	-0.371	0.544	0.705	1.621	2.553	0
-12	-1.365	-0.399	0.633	0.68	1.571	2.497	0
-13	-1.389	-0.396	0.64	0.648	1.588	2.51	0
-14	-1.41	-0.376	0.588	0.624	1.527	2.53	0
-15	-1.438	-0.288	0.525	0.624	1.648	2.513	0
-16	-1.446	-0.368	0.55	0.62	1.657	2.514	0
-17	-1.487	-0.365	0.584	0.609	1.654	2.511	0
-18	-1.501	-0.297	0.642	0.604	1.631	2.564	0
-19	-1.59	-0.255	0.52	0.596	1.592	2.578	0
-20	-1.701	-0.245	0.421	0.565	1.492	2.571	0
-21	-1.986	-0.257	0.388	0.559	1.475	2.608	0
-22	-2.04	-0.264	0.284	0.534	1.48	2.6	0
-23	-2.225	-0.29	0.343	0.524	1.41	2.547	0
-24	-2.184	-0.307	0.327	0.52	1.417	2.601	0
-25	-2.491	-0.307	0.36	0.499	1.382	2.549	0
-26	-2.548	-0.315	0.352	0.484	1.369	2.493	0
-27	-2.601	-0.461	0.436	0.466	1.407	2.427	0
-28	-2.71	-0.437	0.48	0.488	1.432	2.402	0
-29	-2.63	-0.395	0.475	0.484	1.462	2.399	0
-30	-2.639	-0.416	0.419	0.484	1.532	2.381	0
-31	-2.424	-0.379	0.455	0.515	1.566	2.356	0
-32	-2.389	-0.397	0.492	0.546	1.682	2.327	0
-33	-2.154	-0.438	0.539	0.557	1.672	2.239	0
-34	-2.2	-0.493	0.49	0.542	1.652	2.226	0
-35	-2.07	-0.48	0.434	0.534	1.648	2.215	0
-36	-1.921	-0.427	0.433	0.539	1.646	2.201	0
-37	-1.758	-0.409	0.364	0.547	1.562	2.266	0
-38	-1.668	-0.396	0.323	0.558	1.517	2.257	0
-39	-1.554	-0.197	0.414	0.581	1.517	2.294	0
-40	-1.497	-0.166	0.372	0.607	1.521	2.284	0
-41	-1.559	-0.11	0.376	0.602	1.562	2.267	0
-42	-1.524	-0.053	0.334	0.599	1.577	2.279	0
-43	-1.65	-0.071	0.34	0.597	1.534	2.236	0
-44	-1.621	-0.046	0.428	0.603	1.454	2.282	0
-45	-1.671	-0.051	0.35	0.57	1.372	2.281	0
-46	-1.722	-0.072	0.267	0.528	1.265	2.328	0
-47	-1.878	-0.1	0.251	0.487	1.257	2.288	0
-48	-1.961	-0.199	0.205	0.441	1.278	2.295	0
-49	-2.118	-0.234	0.187	0.38	1.222	2.241	0
-50	-2.102	-0.355	0.13	0.317	1.142	2.21	0
