## Supplemental Table T15 for "Can measurements of inflammatory biomarkers be used to spot viral infections?"

### Sheet: Sheet 1
WindowStartingPosition	Min.	FirstQuartile	Median	Mean	ThirdQuartile	Max.	NumberOfMissingValues
1	-3.883	-2.659	-1.591	-1.665	-0.757	0.152	0
-9	-3.988	-2.225	-1.706	-1.644	-0.702	0.283	0
-10	-3.877	-2.191	-1.662	-1.63	-0.716	0.3	0
-11	-3.863	-2.194	-1.633	-1.614	-0.689	0.291	0
-12	-3.817	-2.164	-1.631	-1.612	-0.68	0.256	0
-13	-3.924	-2.128	-1.642	-1.589	-0.649	0.218	0
-14	-3.931	-2.118	-1.61	-1.574	-0.639	0.177	0
-15	-3.88	-2.155	-1.65	-1.567	-0.652	0.135	0
-16	-3.718	-2.081	-1.66	-1.567	-0.675	0.064	0
-17	-3.66	-2.041	-1.602	-1.552	-0.657	0.038	0
-18	-3.707	-2.002	-1.631	-1.55	-0.686	0.022	0
-19	-3.545	-1.994	-1.707	-1.543	-0.669	-0.018	0
-20	-3.461	-1.914	-1.7	-1.531	-0.756	-0.047	0
-21	-3.393	-1.914	-1.664	-1.522	-0.785	-0.048	0
-22	-3.36	-1.829	-1.594	-1.493	-0.728	-0.014	0
-23	-3.461	-1.884	-1.479	-1.492	-0.735	-0.004	0
-24	-3.264	-1.88	-1.493	-1.472	-0.734	0.024	0
-25	-3.261	-1.847	-1.32	-1.449	-0.731	0.004	0
-26	-3.098	-1.863	-1.292	-1.427	-0.753	0.027	0
-27	-3.121	-1.891	-1.218	-1.42	-0.798	0.051	0
-28	-3.129	-1.972	-1.169	-1.414	-0.831	0.037	0
-29	-3.243	-1.968	-1.075	-1.418	-0.855	-0.01	0
-30	-3.266	-2.005	-1.093	-1.415	-0.856	-0.025	0
-31	-3.272	-2.047	-1.088	-1.414	-0.855	-0.065	0
-32	-3.289	-2.037	-1.075	-1.407	-0.845	-0.13	0
-33	-3.247	-1.976	-1.125	-1.403	-0.811	-0.199	0
-34	-3.305	-1.983	-1.119	-1.393	-0.814	-0.26	0
-35	-3.296	-1.989	-1.1	-1.375	-0.835	-0.258	0
-36	-3.353	-1.945	-1.118	-1.363	-0.747	-0.176	0
-37	-3.366	-1.926	-1.157	-1.341	-0.727	-0.157	0
-38	-3.312	-1.891	-1.12	-1.332	-0.682	-0.004	0
-39	-3.231	-1.892	-1.173	-1.299	-0.61	0.359	0
-40	-3.257	-1.857	-1.184	-1.294	-0.607	0.369	0
-41	-3.257	-1.864	-1.198	-1.29	-0.658	0.382	0
-42	-3.193	-1.885	-1.196	-1.288	-0.616	0.627	0
-43	-3.082	-1.936	-1.18	-1.275	-0.586	0.643	0
-44	-2.975	-1.892	-1.236	-1.262	-0.635	0.648	0
-45	-2.861	-1.84	-1.242	-1.259	-0.637	0.688	0
-46	-2.706	-1.855	-1.212	-1.243	-0.646	0.729	0
-47	-2.731	-1.824	-1.297	-1.245	-0.677	0.8	0
-48	-2.668	-1.86	-1.285	-1.235	-0.69	0.817	0
-49	-2.578	-1.872	-1.284	-1.212	-0.687	0.788	0
-50	-2.487	-1.808	-1.278	-1.18	-0.681	0.831	0
