## Supplemental Table T16 for "Can measurements of inflammatory biomarkers be used to spot viral infections?"

### Sheet: Sheet 1
WindowStartingPosition	Min.	FirstQuartile	Median	Mean	ThirdQuartile	Max.	NumberOfMissingValues
1	49.809	78.751	87.147	87.39	97.588	117.721	0
-9	49.856	80.548	91.177	88.998	97.93	120.126	0
-10	49.545	80.62	92.205	89.264	98.258	120.398	0
-11	47.205	80.112	92.445	89.233	98.757	120.524	0
-12	47.266	79.946	90.371	88.987	98.5	119.864	0
-13	47.727	80.79	89.373	89.086	98.117	119.738	0
-14	47.615	80.519	89.185	89.149	98.181	119.099	0
-15	48.369	80.009	88.935	89.047	97.275	119.712	0
-16	46.917	80.559	88.913	88.888	97.249	119.549	0
-17	47.782	80.888	89.05	89.097	97.384	120.013	0
-18	48.41	81.322	89.483	89.034	97.244	118.711	0
-19	50.585	80.785	89.593	89.06	97.188	118.328	0
-20	51.421	79.952	88.766	88.668	96.741	117.063	0
-21	52.668	80.833	89.558	88.696	96.207	116.98	0
-22	52.453	81.094	91.474	88.785	95.83	115.825	0
-23	52.218	80.632	91.265	88.607	95.711	115.548	0
-24	53.517	81.345	90.074	88.629	95.849	115.839	0
-25	52.964	81.092	90.243	88.574	96.755	116.964	0
-26	54.533	81.588	88.946	88.356	97.102	116.683	0
-27	52.385	82.501	89.09	88.259	96.862	117.187	0
-28	54.475	81.94	88.683	88.347	97.117	117.73	0
-29	54.219	82.057	89.546	88.176	97.945	117.158	0
-30	53.78	82.322	89.626	88.252	97.298	118.186	0
-31	55.344	82.252	89.422	88.197	97.689	118.07	0
-32	55.209	82.272	88.296	87.994	97.778	118.4	0
-33	55.209	81.746	87.713	87.943	97.586	118.293	0
-34	53.89	80.862	87.971	87.706	96.987	117.895	0
-35	55.33	80.487	89.205	87.876	96.896	116.712	0
-36	54.005	81.287	89.541	88.474	98.24	117.556	0
-37	56.781	81.17	89.292	88.745	98.482	117.439	0
-38	54.095	81.729	89.717	88.834	97.963	118.186	0
-39	54.61	83.016	89.783	89.269	98.959	118.477	0
-40	55.69	81.982	89.766	89.407	99.922	118.526	0
-41	55.06	81.865	90.129	89.532	100.782	118.894	0
-42	55.741	81.012	90.68	89.916	101.201	118.894	0
-43	56.661	80.466	90.421	90.135	101.38	119.059	0
-44	56.786	81.169	90.001	90.341	101.821	119.243	0
-45	56.548	81.834	90.222	90.296	101.871	119.544	0
-46	56.964	82.707	90.185	89.801	101.503	119.069	0
-47	57.026	82.863	90.118	89.292	100.819	119.602	0
-48	56.756	82.493	89.413	89.037	100.579	118.632	0
-49	57.166	81.647	89.028	88.691	99.798	118.041	0
-50	56.462	82.043	88.366	88.693	98.969	117.915	0
