## Supplemental Table T17 for "Can measurements of inflammatory biomarkers be used to spot viral infections?"

### Sheet: Sheet 1
WindowStartingPosition	Min.	FirstQuartile	Median	Mean	ThirdQuartile	Max.	NumberOfMissingValues
1	-3.056	-1.936	-1.239	-1.297	-0.807	0.445	0
-9	-3.639	-1.949	-1.179	-1.309	-0.792	0.401	0
-10	-3.582	-1.878	-1.165	-1.282	-0.698	0.437	0
-11	-3.567	-1.805	-1.142	-1.26	-0.685	0.475	0
-12	-3.373	-1.802	-1.147	-1.266	-0.697	0.453	0
-13	-3.152	-1.742	-1.159	-1.256	-0.695	0.388	0
-14	-2.973	-1.753	-1.194	-1.246	-0.673	0.332	0
-15	-2.922	-1.742	-1.227	-1.268	-0.72	0.35	0
-16	-2.909	-1.8	-1.282	-1.269	-0.729	0.41	0
-17	-2.926	-1.796	-1.291	-1.271	-0.743	0.413	0
-18	-2.9	-1.798	-1.286	-1.272	-0.78	0.394	0
-19	-2.961	-1.803	-1.315	-1.283	-0.749	0.386	0
-20	-2.948	-1.777	-1.295	-1.306	-0.83	0.369	0
-21	-2.915	-1.796	-1.31	-1.309	-0.83	0.336	0
-22	-2.854	-1.764	-1.26	-1.287	-0.846	0.351	0
-23	-2.75	-1.691	-1.262	-1.261	-0.851	0.456	0
-24	-2.757	-1.706	-1.252	-1.263	-0.87	0.487	0
-25	-2.699	-1.636	-1.293	-1.244	-0.789	0.483	0
-26	-2.724	-1.681	-1.273	-1.233	-0.776	0.465	0
-27	-2.643	-1.584	-1.228	-1.214	-0.816	0.493	0
-28	-2.573	-1.566	-1.241	-1.209	-0.848	0.495	0
-29	-2.601	-1.557	-1.095	-1.184	-0.872	0.511	0
-30	-2.575	-1.574	-1.023	-1.169	-0.897	0.499	0
-31	-2.586	-1.571	-1.017	-1.152	-0.845	0.49	0
-32	-2.609	-1.604	-0.989	-1.132	-0.704	0.483	0
-33	-2.664	-1.595	-0.979	-1.127	-0.65	0.419	0
-34	-2.736	-1.556	-0.994	-1.101	-0.638	0.401	0
-35	-2.875	-1.558	-1.022	-1.09	-0.576	0.404	0
-36	-2.983	-1.496	-1.038	-1.072	-0.581	0.384	0
-37	-2.982	-1.468	-1.05	-1.052	-0.562	0.618	0
-38	-3.027	-1.467	-1.037	-1.046	-0.545	0.906	0
-39	-2.918	-1.458	-1.003	-1.034	-0.541	1.025	0
-40	-2.907	-1.469	-1.035	-0.994	-0.504	1.465	0
-41	-2.846	-1.42	-1.023	-0.973	-0.5	1.517	0
-42	-2.721	-1.419	-1.028	-0.977	-0.503	1.62	0
-43	-2.644	-1.44	-1.034	-0.975	-0.514	1.655	0
-44	-2.45	-1.419	-1.061	-0.975	-0.515	1.612	0
-45	-2.389	-1.41	-1.056	-0.988	-0.529	1.565	0
-46	-2.278	-1.403	-1.051	-0.99	-0.507	1.567	0
-47	-2.338	-1.43	-1.029	-0.996	-0.586	1.552	0
-48	-2.346	-1.407	-1.006	-1.002	-0.579	1.524	0
-49	-2.371	-1.406	-1.016	-1.017	-0.651	1.397	0
-50	-2.475	-1.403	-0.996	-1.025	-0.724	1.349	0
