## Supplemental Table T18 for "Can measurements of inflammatory biomarkers be used to spot viral infections?"

### Sheet: Sheet 1
WindowStartingPosition	Min.	FirstQuartile	Median	Mean	ThirdQuartile	Max.	NumberOfMissingValues
1	-1.627	-0.179	0.457	0.686	1.904	2.574	0
-9	-1.363	-0.12	0.463	0.661	1.818	2.668	0
-10	-1.353	-0.265	0.484	0.65	1.76	2.685	0
-11	-1.313	-0.226	0.503	0.623	1.758	2.512	0
-12	-1.318	-0.275	0.484	0.603	1.782	2.534	0
-13	-1.301	-0.252	0.451	0.603	1.76	2.461	0
-14	-1.328	-0.179	0.507	0.61	1.658	2.464	0
-15	-1.343	-0.174	0.509	0.587	1.683	2.455	0
-16	-1.373	-0.136	0.499	0.578	1.57	2.455	0
-17	-1.476	-0.064	0.442	0.537	1.403	2.466	0
-18	-1.643	-0.051	0.512	0.54	1.294	2.466	0
-19	-1.692	-0.066	0.47	0.522	1.286	2.425	0
-20	-1.841	-0.053	0.5	0.505	1.278	2.502	0
-21	-1.685	-0.062	0.465	0.492	1.214	2.502	0
-22	-1.785	-0.092	0.409	0.477	1.199	2.489	0
-23	-1.803	-0.07	0.41	0.469	1.272	2.515	0
-24	-1.938	-0.115	0.359	0.425	1.284	2.391	0
-25	-2.102	-0.104	0.442	0.407	1.263	2.401	0
-26	-2.254	-0.074	0.471	0.405	1.231	2.451	0
-27	-2.216	-0.09	0.467	0.406	1.228	2.389	0
-28	-2.255	-0.132	0.476	0.383	1.21	2.339	0
-29	-2.268	-0.216	0.488	0.376	1.227	2.231	0
-30	-2.139	-0.314	0.561	0.365	1.198	2.231	0
-31	-2.201	-0.361	0.555	0.377	1.245	2.236	0
-32	-2.179	-0.277	0.535	0.398	1.17	2.156	0
-33	-2.212	-0.312	0.541	0.402	1.242	2.129	0
-34	-2.113	-0.202	0.49	0.416	1.263	2.121	0
-35	-1.818	-0.206	0.485	0.455	1.308	2.085	0
-36	-1.686	-0.248	0.533	0.462	1.311	1.994	0
-37	-1.483	-0.269	0.529	0.47	1.317	1.946	0
-38	-1.31	-0.274	0.519	0.502	1.379	1.947	0
-39	-1.257	-0.236	0.519	0.526	1.373	2.068	0
-40	-1.248	-0.278	0.48	0.54	1.393	2.133	0
-41	-1.187	-0.198	0.544	0.558	1.373	2.121	0
-42	-1.142	-0.216	0.626	0.565	1.408	2.171	0
-43	-1.155	-0.173	0.601	0.552	1.307	2.158	0
-44	-1.303	-0.233	0.626	0.532	1.268	2.18	0
-45	-1.463	-0.278	0.452	0.492	1.212	2.205	0
-46	-1.598	-0.236	0.456	0.47	1.18	2.271	0
-47	-1.705	-0.311	0.333	0.422	1.203	2.329	0
-48	-1.728	-0.3	0.245	0.363	1.092	2.295	0
-49	-1.726	-0.336	0.26	0.31	0.969	2.171	0
-50	-1.792	-0.395	0.223	0.255	0.942	1.864	0
