## Supplemental Table T19 for "Can measurements of inflammatory biomarkers be used to spot viral infections?"

### Sheet: Sheet 1
WindowStartingPosition	Min.	FirstQuartile	Median	Mean	ThirdQuartile	Max.	NumberOfMissingValues
1	-3.494	-2.516	-1.617	-1.566	-0.677	0.326	0
-9	-3.708	-2.357	-1.614	-1.583	-0.784	0.15	0
-10	-3.54	-2.244	-1.582	-1.556	-0.82	0.18	0
-11	-3.355	-2.145	-1.573	-1.525	-0.798	0.183	0
-12	-3.383	-2.146	-1.576	-1.52	-0.787	0.171	0
-13	-3.366	-2.1	-1.569	-1.51	-0.746	0.151	0
-14	-3.339	-2.115	-1.556	-1.504	-0.787	0.109	0
-15	-3.379	-2.107	-1.604	-1.514	-0.805	0.085	0
-16	-3.47	-2.071	-1.627	-1.511	-0.788	0.112	0
-17	-3.452	-2.029	-1.653	-1.493	-0.803	0.133	0
-18	-3.419	-2.015	-1.693	-1.493	-0.819	0.072	0
-19	-3.414	-2.016	-1.674	-1.498	-0.804	0.047	0
-20	-3.465	-1.947	-1.713	-1.509	-0.8	0.067	0
-21	-3.465	-1.909	-1.685	-1.505	-0.746	0.043	0
-22	-3.391	-1.89	-1.62	-1.477	-0.709	0.013	0
-23	-3.325	-1.856	-1.622	-1.448	-0.755	0.019	0
-24	-3.326	-1.822	-1.62	-1.429	-0.789	0.064	0
-25	-3.189	-1.814	-1.494	-1.4	-0.726	0.098	0
-26	-3.075	-1.852	-1.44	-1.386	-0.733	0.031	0
-27	-3.05	-1.812	-1.406	-1.37	-0.763	0.021	0
-28	-3.064	-1.806	-1.361	-1.356	-0.761	0.049	0
-29	-3.07	-1.784	-1.338	-1.328	-0.766	0.065	0
-30	-3.06	-1.83	-1.232	-1.308	-0.746	0.045	0
-31	-3.097	-1.793	-1.218	-1.298	-0.759	0.016	0
-32	-3.153	-1.748	-1.186	-1.293	-0.792	0.018	0
-33	-3.185	-1.867	-1.152	-1.294	-0.765	-0.062	0
-34	-3.248	-1.87	-1.041	-1.279	-0.682	-0.099	0
-35	-3.402	-1.847	-1.039	-1.294	-0.703	-0.141	0
-36	-3.566	-1.832	-1.047	-1.281	-0.623	-0.121	0
-37	-3.597	-1.79	-1.059	-1.267	-0.566	-0.094	0
-38	-3.675	-1.807	-1.118	-1.275	-0.627	-0.009	0
-39	-3.603	-1.836	-1.191	-1.273	-0.616	0.133	0
-40	-3.566	-1.821	-1.206	-1.24	-0.593	0.564	0
-41	-3.508	-1.815	-1.261	-1.23	-0.565	0.611	0
-42	-3.376	-1.823	-1.318	-1.234	-0.55	0.724	0
-43	-3.282	-1.84	-1.32	-1.227	-0.562	0.801	0
-44	-3.088	-1.823	-1.315	-1.214	-0.56	0.818	0
-45	-2.96	-1.797	-1.329	-1.206	-0.573	0.841	0
-46	-2.742	-1.73	-1.331	-1.201	-0.579	0.903	0
-47	-2.663	-1.715	-1.349	-1.183	-0.568	0.963	0
-48	-2.591	-1.701	-1.302	-1.165	-0.596	0.944	0
-49	-2.542	-1.646	-1.249	-1.158	-0.641	0.856	0
-50	-2.448	-1.581	-1.189	-1.14	-0.603	0.822	0
