## Supplemental Table T20 for "Can measurements of inflammatory biomarkers be used to spot viral infections?"

### Sheet: Sheet 1
WindowStartingPosition	Min.	FirstQuartile	Median	Mean	ThirdQuartile	Max.	NumberOfMissingValues
1	45.563	79.776	88.86	88.613	99.421	117.963	0
-9	57.396	80.957	91.574	90.55	99.394	117.313	0
-10	57.396	81.247	91.904	90.905	99.012	117.882	0
-11	57.396	82.181	91.796	90.782	99.283	117.969	0
-12	56.046	81.785	91.283	90.71	99.844	117.642	0
-13	55.921	82.188	91.516	90.937	100.171	117.329	0
-14	56.154	83.085	90.9	91.307	100.385	117.626	0
-15	57.133	82.643	91.485	91.144	100.562	117.45	0
-16	58.866	83.912	91.247	91.227	100.779	117.685	0
-17	59.035	82.622	91.39	91.199	99.685	118.881	0
-18	60.047	83.291	91.185	91.303	99.193	118.193	0
-19	59.631	82.548	91.178	91.179	99.339	118.413	0
-20	58.366	82.194	90.973	90.847	98.77	119.512	0
-21	58.173	83.201	91.214	90.799	99.232	119.302	0
-22	60.873	83.659	92.042	90.647	99.034	117.895	0
-23	61.625	83.501	91.644	90.624	99.886	119.496	0
-24	61.913	83.862	91.049	90.293	99.6	120.064	0
-25	61.721	84.481	91.077	90.498	99.285	120.162	0
-26	61.361	85.003	89.816	90.441	98.867	120.078	0
-27	61.021	85.334	90.515	90.523	99.189	120.013	0
-28	62.191	84.206	91.6	90.555	98.919	120.422	0
-29	61.171	83.921	91.495	90.501	98.09	120.32	0
-30	62.111	83.908	92.012	90.544	98.052	119.437	0
-31	60.757	84.729	92.35	90.715	98.195	119.273	0
-32	59.295	85.338	92.394	90.657	98.983	119.234	0
-33	58.812	85.733	92.432	90.651	100.147	118.594	0
-34	60.535	85.127	91.933	90.555	99.449	118.477	0
-35	61.253	84.489	91.339	90.306	99.611	118.778	0
-36	61.057	85.069	90.658	90.295	99.439	118.341	0
-37	61.775	85.184	90.482	90.353	98.918	118.933	0
-38	61.274	84.39	90.172	90.262	99.792	118.933	0
-39	62.286	83.943	90.242	90.518	100	119.224	0
-40	63.029	82.785	90.254	91.057	101.74	119.366	0
-41	62.444	83.274	91.104	91.172	102.279	119.388	0
-42	61.476	83.082	91.398	91.348	103.392	119.819	0
-43	61.319	82.295	91.768	91.547	103.13	119.819	0
-44	61.847	82.072	91.334	91.682	103.76	119.873	0
-45	60.981	83.277	91.394	91.616	103.418	119.485	0
-46	59.89	83.573	90.921	91.473	103.182	120.11	0
-47	58.607	84.853	90.575	91.307	102.348	119.894	0
-48	60.356	85.559	90.394	91.349	101.937	120.045	0
-49	60.386	86.293	89.587	90.921	102.06	119.302	0
-50	60.696	85.808	89.23	90.609	100.98	119.205	0
