## Supplemental Table T21 for "Can measurements of inflammatory biomarkers be used to spot viral infections?"

### Sheet: Sheet 1
WindowStartingPosition	Min.	FirstQuartile	Median	Mean	ThirdQuartile	Max.	NumberOfMissingValues
1	8.2	17.3	24.8	40.623	37.55	209.8	0
-9	8.8	14.6	21.292	40.251	47.875	191	0
-10	8.25	13	22.333	39.865	46.958	191.333	0
-11	7.667	13.375	23.875	40.007	45.583	200.25	0
-12	7.667	13.562	23.875	39.993	48.062	200.25	0
-13	7.667	13.8	23.4	39.851	47.033	202.8	0
-14	6.5	14.375	24.375	39.952	46.688	202.75	0
-15	6.5	14.088	23.6	40.077	46.45	203.8	0
-16	6	14.125	23.125	40.049	44.75	207.25	0
-17	6	14	21.5	39.205	43.312	207.25	0
-18	5	13.5	21.25	39.156	44.125	206.25	0
-19	5.667	13.5	21.25	39.353	44.125	206.25	0
-20	5.667	14.05	21.4	39.507	43.9	208	0
-21	5.667	14.65	23.5	40.571	44.825	203.25	1
-22	6.25	14.538	20.9	39.158	45.25	203.8	0
-23	6.667	14.5	20.75	39.132	44.5	201.5	0
-24	6.667	14.5	20.75	39.101	44.5	201.5	0
-25	7.667	14.188	20.833	38.934	42.875	199.333	0
-26	7.667	14.125	19.875	38.794	42.875	199.333	0
-27	8.333	14.65	19.4	39.18	43.6	199.333	0
-28	8	14.438	19.25	39.874	45.562	210.5	0
-29	8	15	19	39.131	47.25	203	0
-30	7.667	14.562	18.625	38.719	47.875	197	0
-31	7.667	14.562	18.167	38.562	47.875	197	0
-32	6.667	14	17.875	37.483	44.25	185.5	0
-33	6.667	14	17.875	37.624	44.25	185.5	0
-34	7	14.262	17.9	37.032	41.85	172	0
-35	7.25	14.312	17.95	36.599	39.75	172	0
-36	7.4	13.875	17.6	36.143	41.1	163.25	0
-37	7.25	13.729	14.75	35.538	40.438	163.25	0
-38	7	13.729	14.75	35.91	40.438	167	0
-39	7.5	12.667	16.875	35.097	40.312	167	0
-40	7.5	12.667	17.1	34.652	39.312	159.6	0
-41	7.4	13.15	17.8	34.883	39.75	163	0
-42	7.5	13	18.875	34.46	40.75	162.4	0
-43	7.4	13.2	19.1	34.9	41.25	163	0
-44	7.25	13	19.25	34.622	42.062	160.667	0
-45	7.25	12.917	19.25	34.347	42.125	154.75	0
-46	7.25	13.125	18.5	35.902	42.25	154.75	1
-47	7.25	13	18.375	35.033	39.875	157	0
-48	8	13.75	18.3	35.777	40.55	153	0
-49	8.25	13.625	17.25	35.972	36.1	155.5	1
-50	8	14.9	17	37.664	37.175	171.4	1
