## Supplemental Table T22 for "Can measurements of inflammatory biomarkers be used to spot viral infections?"

### Sheet: Sheet 1
WindowStartingPosition	Min.	FirstQuartile	Median	Mean	ThirdQuartile	Max.	NumberOfMissingValues
1	0.776	2.614	5.488	16.205	27.566	75.094	0
-9	0.26	0.808	1.375	2.582	2.522	18.46	0
-10	0.26	0.79	1.61	2.585	2.617	19.29	1
-11	0.02	0.83	1.65	2.734	2.82	19.29	1
-12	0.02	0.795	1.63	2.65	2.59	19.29	0
-13	0.02	0.795	1.63	2.65	2.59	19.29	0
-14	0.02	0.83	1.78	2.802	2.82	19.29	1
-15	0.61	1.104	1.81	2.419	2.51	10.145	0
-16	0.61	0.93	1.895	2.436	2.51	10.145	0
-17	0.15	0.755	1.145	1.815	2.16	6.395	1
-18	0.15	0.73	1.28	1.974	2.14	11.14	3
-19	0.15	0.73	1.28	1.974	2.14	11.14	3
-20	0.15	0.73	1.28	1.945	2.14	11.14	3
-21	0.15	0.66	1.02	2.042	2.14	11.14	3
-22	0.4	0.816	1.332	2.462	1.985	10.26	2
-23	0.4	0.816	1.332	2.462	1.985	10.26	2
-24	0.4	0.816	1.332	2.462	1.985	10.26	2
-25	0.42	0.688	1.39	2.771	2.355	10.42	2
-26	0.42	0.688	1.39	2.771	2.355	10.42	2
-27	0.42	0.688	1.39	3.074	2.355	10.42	2
-28	0.42	0.685	1.39	3.527	2.355	20.28	2
-29	0.5	0.838	1.52	3.121	2.072	20.28	1
-30	0.5	0.838	1.52	3.118	2.072	20.28	1
-31	0.5	0.705	1.36	2.943	1.925	20.28	1
-32	0.31	0.725	1.11	2.355	1.935	16.08	1
-33	0.31	0.805	1.11	2.372	1.935	16.08	1
-34	0.31	0.808	1.185	2.41	2.496	16.08	0
-35	0.03	0.705	1.11	2.03	2.013	16.08	1
-36	0.03	0.69	1.353	2.572	2.78	14.58	0
-37	0.03	0.69	1.208	2.258	2.496	14.58	0
-38	0.03	0.785	1.445	2.347	2.578	14.58	1
-39	0.03	0.96	1.35	3.641	2.81	24.92	4
-40	0.4	1.042	1.635	3.72	2.81	24.92	4
-41	0.4	1.042	1.485	3.7	2.81	24.92	4
-42	0.61	1.042	1.535	10.942	3.23	149.075	4
-43	0.33	0.992	1.688	11.258	5.641	149.075	2
-44	0.33	0.992	1.393	11.27	5.896	149.075	2
-45	0.33	0.96	1.525	11.765	6.215	149.075	3
-46	0.33	0.838	1.555	20.551	3.965	291.12	4
-47	0.33	0.838	1.555	20.551	3.965	291.12	4
-48	0.33	0.838	1.555	20.551	3.965	291.12	4
-49	0.42	0.845	1.63	20.553	3.681	291.12	4
-50	0.44	1.047	2.05	15.993	4.734	146.83	2
