## Supplemental Table T23 for "Can measurements of inflammatory biomarkers be used to spot viral infections?"

### Sheet: Sheet1
Participants	Symptoms within "days after challenge"	Description of symptoms
01A	3-10 days	Running nose, blocked nose and cough
02A	1-10 days	sore thoat, blocked nose, full head, coughing and sneezing.
04A	6-8 days	slight symptoms of cold, very mild
05A
06A	3-22 days	symptoms of cold
07A	3-10 days	Sore throat a little bit, dripping nose, shortness of breath.
08A		Just sore throat. Probably very mild effect, no other symptoms
09A	2-11 days	Running nose, head ache, fever
10A		very mild sypmtoms
11A	3-9 days	very mild symptoms
12A	1-6 days	cough, blocked nose
13A
01H	1-2 days	just sore throat.
03H	2-4 days	sore throat and blocked nose
05H	3-10 days	cough, blocked nose and headache
06H		no clear symptoms observed
07H	3rd day	Sneezing, itchy eyes and a little bit of a cough.
08H		little bit sore throat
09H	1-6 days	sore throat and little cough
11H	1-10 days	blocked nose and sputum
12H	1-6 days	running noze and sneeze
13H		no clear symptoms
14H	3-10 days	cough and blocked nose
15H		no clear symptoms
